# Genetic Architecture of Alcohol Use Disorder in Nepal

**DOI:** 10.64898/2025.12.13.25342207

**Authors:** Justin D. Tubbs, Yixuan He, Kristin Tsuo, Mary T. Yohannes, Younga H. Lee, Emily M. Madsen, Dirgha J. Ghimire, Sabrina Hermosilla, Tian Ge, Alicia R. Martin, Karmel W. Choi, Jordan W. Smoller, William G. Axinn

## Abstract

Alcohol use disorder (AUD) is a serious psychiatric condition associated with negative health and psychosocial consequences, comprising core symptoms of compulsive heavy drinking that impairs daily functioning. Genetic factors play a major role in AUD etiology, estimated to explain around 50% of variation in risk. Despite being a major global public health concern, the vast majority of genetic and epidemiological studies of AUD have been restricted to samples of European ancestry living in high-income countries. Using data from the Chitwan Valley Family Study, we perform the first comprehensive genetic study of AUD in a unique Nepalese sample of 10,032 individuals. We find significantly lower estimates of narrow-sense heritability (0.21, SE=0.06) compared to prior estimates from European and North American contexts. We also identified a novel genome-wide significant locus on chromosome 4 (lead SNP rs4323051, *p*=1.2e-8) in a region that determines MNS blood group status. Suggestive evidence of replication was found in a small South Asian genome-wide association study (GWAS), but not from a larger trans-ancestry GWAS. Polygenic scores for problematic alcohol use derived from an external trans-ancestry study explained 1.1% of variance in liability to AUD among males in the CVFS sample. This is the largest study of AUD in a South Asian ancestry sample and the first in a low-income country setting. Our results demonstrate the potential for careful phenotyping in ancestrally and socio-culturally diverse populations to yield novel insights into AUD etiology, while highlighting the need for larger efforts to replicate these findings and further improve cross-contextual polygenic prediction.
