## Supplementary Table 1 for "Genetic Architecture of Alcohol Use Disorder in Nepal"

### Sheet: Sheet1
						CVFS Nepal Sample					SAS Sample (Zhou et al., 2023)					Trans-Ancestry Meta Analysis (Zhou et al., 2023)
CHR	POS	SNP	A1	A2	UNPHASED_R2	N_CVFS	AF1_CVFS	BETA_CVFS	SE_CVFS	P_CVFS	AF1_SAS	N_SAS	BETA_SAS	SE_SAS	P_SAS	AF1_TA	N_TA	BETA_TA	SE_TA	P_TA
4	143875201	rs4342150	G	T	0.581518	10032	0.476575	-0.24638	0.069339	0.00038	0.3754	1220	-0.07382	0.041754	0.077	0.4648	237860	0.002061	0.002907	0.4786
4	143875342	rs4835058	G	T	0.581714	10032	0.476276	-0.24506	0.069309	0.000407	0.3725	1555.7	-0.09561	0.037002	0.009756	0.4464	646335	0.000248	0.001769	0.8884
4	143880626	rs7677044	A	G	0.582015	10032	0.476376	-0.24121	0.069297	0.0005	0.3707	1555.7	-0.10153	0.037028	0.006115	0.4448	646325	0.000175	0.00177	0.9213
4	143964604	rs12648844	C	A	0.671928	10032	0.458283	-0.30132	0.068403	1.06e-05	0.3465	1220	-0.06791	0.042499	0.11	0.461	247112	0.003139	0.002854	0.2715
4	143965907	rs7671911	G	A	0.671374	10032	0.458283	-0.30135	0.068387	1.05e-05	0.3451	1220	-0.07545	0.042529	0.076	0.4604	247112	0.003168	0.002854	0.2668
4	143968878	rs28419337	T	C	0.671962	10032	0.458184	-0.30096	0.068383	1.08e-05	0.3451	1220	-0.07545	0.042529	0.076	0.4605	247111	0.003151	0.002854	0.2694
4	143969047	rs55915952	T	C	0.608048	10032	0.411334	-0.28467	0.069719	4.44e-05	0.2551	1220	-0.0416	0.046426	0.37	0.315	245512	0.000673	0.003072	0.827
4	143973107	rs9799404	C	T	0.667116	10032	0.460227	-0.30643	0.068454	7.59e-06	0.3459	1220	-0.06794	0.042516	0.11	0.4626	227020	0.002762	0.002976	0.3533
4	143973616	rs28754893	A	G	0.607391	10032	0.411234	-0.28434	0.069742	4.56e-05	0.2553	1220	-0.04159	0.046414	0.37	0.315	245520	0.00071	0.003072	0.8174
4	143976074	rs28607849	A	G	0.607391	10032	0.411234	-0.28434	0.069742	4.56e-05	0.2556	1220	-0.04157	0.046396	0.37	0.3149	230813	-0.00011	0.003169	0.9712
4	143993101	rs4273413	A	G	0.677031	10032	0.468152	-0.26449	0.068632	0.000116	0.3375	1220	-0.06314	0.042775	0.14	0.4623	214018	0.004037	0.003066	0.1879
4	144016894	rs12503691	T	C	0.760036	10032	0.415171	-0.3196	0.069941	4.89e-06	0.2673	1220	-0.01336	0.045743	0.77	0.3169	233330	-0.00233	0.003146	0.4587
4	144025081	rs4637343	A	G	0.921222	10032	0.445026	-0.3653	0.068977	1.18e-07	0.3634	1220	-0.04098	0.042074	0.33	0.4623	230112	0.002002	0.002957	0.4986
4	144032548	rs6844785	C	T	0.807813	10032	0.409839	-0.32474	0.069532	3.01e-06	0.2746	1220	-0.03351	0.045349	0.46	0.3187	247521	-0.00163	0.00305	0.5919
4	144058817	rs6854076	T	C	0.833247	10032	0.404904	-0.35706	0.069572	2.86e-07	0.2804	1220	-0.03956	0.045054	0.38	0.323	247501	-0.0019	0.003039	0.5319
4	144065050	rs13132104	A	G	0.947943	10032	0.438696	-0.37581	0.068835	4.77e-08	0.3667	1220	-0.07711	0.041951	0.066	0.4642	197846	0.001466	0.003188	0.6456
4	144066599	rs13113957	C	T	0.836254	10032	0.403957	-0.35317	0.069662	3.98e-07	0.2807	1220	-0.04035	0.045039	0.37	0.3226	247520	-0.00208	0.00304	0.4949
4	144071110	rs4560352	A	G	0.950427	10032	0.438048	-0.37304	0.068905	6.17e-08	0.3648	1220	-0.0691	0.042009	0.1	0.4639	245088	0.001246	0.002864	0.6633
4	144073917	rs4323051	C	A		10032	0.430871	-0.39565	0.069436	1.21e-08	0.3674	1220	-0.06703	0.041949	0.11	0.4611	208288	0.001983	0.003108	0.5234
4	144076997	rs6817748	A	G	0.946864	10032	0.439593	-0.3739	0.068855	5.63e-08	0.3636	1220	-0.0767	0.042028	0.068	0.4631	245088	0.001157	0.002864	0.6863
4	144088649	rs7657795	A	C	0.821749	10032	0.406798	-0.34978	0.069331	4.53e-07	0.287	1555.7	-0.04314	0.039616	0.2763	0.3197	540859	-0.00041	0.002062	0.8414
4	144088715	rs7679112	G	A	0.829585	10032	0.408343	-0.34444	0.069317	6.73e-07	0.2886	1220	-0.04439	0.044661	0.32	0.3226	247532	-0.00192	0.00304	0.5289
4	144094723	rs4516664	T	C	0.941738	10032	0.442285	-0.38038	0.068703	3.08e-08	0.3687	1220	-0.06895	0.041915	0.1	0.4569	235334	2.34e-05	0.002926	0.9936
